# Analyses of health surveys indicates regions of priority to eliminate open defecation in Africa and implication for antimicrobial resistance burden

**DOI:** 10.1101/2023.07.21.23293022

**Authors:** Omololu Ebenezer Fagunwa, Thobile Mthiyane, Ayokunle Fagunwa, Kassim Idowu Olayemi, Alaoma Alozie, Helen Onyeaka, Adenike Akinsemolu, Adegbola Ojo

## Abstract

Sanitation, which offer safe and effective methods for waste disposal is important for development. However, in Africa and other developing regions, the prevalent practice of open defecation (OD) impedes attaining the Sustainable Development Goals (SDGs). This research delves into the analysis of OD in Africa and proposes a three-tier priority system, comprising critical, high, and medium areas, through which developmental endeavours can be targeted. To achieve this, the study utilizes data from Demographic and Health Surveys (DHS) and World Bank. The rates of OD at country and sub-country/region levels were calculated to define the priority system and regression analyses were used to determine predictors of OD practice. The findings are that Nigeria, Ethiopia, Niger, the Democratic Republic of Congo, Burkina Faso, and Chad have a high number of people struggling with open defecation. In addition, disparities in access to proper sanitation facilities were identified among impoverished individuals and those residing in rural areas. After adjusting for education and residence, the poorest are 43 times (95% confidence interval *42.443 – 45.290*) more likely to practice open defecation in comparison to the wealthiest. Consequently, wealth index is a pivotal factor in eradicating open toileting. To address this pressing issue in Africa, it is imperative to prioritize evidence-based targeted interventions that concentrate on regions and communities urgently needing improved sanitation infrastructure and programmes. Special attention should be paid to West Africa since many of its communities are in the critical category. Poverty and inequality must be addressed and investments in sanitation infrastructure, behavioural change promotion, and support for multistakeholder collaborations should be encouraged. To evaluate OD intervention and monitor health impact, variables such as antimicrobial resistance (AMR) should be included in important health surveys (e.g., DHS). This study is the largest meta-data analyses of OD in Africa detailing drivers and communities that should be prioritised on sanitation interventions.
