## Supplementary material for "Analyses of health surveys indicates regions of priority to eliminate open defecation in Africa and implication for antimicrobial resistance burden": Datasets characteristics

### Sheet: Supplementary 1
Central Africa					Eastern Africa					Western Africa
Country	Total participants	Participants for toilet survey	Dataset	Code	Country	Total participants	Participants for toilet survey	Dataset	Code	Country	Total participants	Participants for toilet survey	Dataset	Code
Angola	14399	14391	MIS	AOPR51FL	Burundi	42420	42398	DHS	BUPR61FL	Benin	27892	27833	DHS	BJPR31FL
Angola	40600	40600	MIS	AOPR62FL	Burundi	78367	78367	DHS	BUPR70FL	Benin	30417	30392	DHS	BJPR41FL
Angola	74902	74902	DHS	AOPR71FL	Burundi	23319	23308	MIS	BUPR6HFL	Benin	90650	90540	DHS	BJPR51FL
Cameroon	20724	20722	DHS	CMPR22FL	Comoros	14297	14156	DHS	KMPR32FL	Benin	88174	88174	DHS	BJPR61FL
Cameroon	26523	26468	DHS	CMPR31FL	Comoros	24499	24475	DHS	KMPR61FL	Benin	74673	74673	DHS	BJPR71FL
Cameroon	51976	51920	DHS	CMPR45FL	Ethiopia	68642	68629	DHS	ETPR41FL	Burkina Faso	34222	34017	DHS	BFPR21FL
Cameroon	72622	72542	DHS	CMPR61FL	Ethiopia	67540	67507	DHS	ETPR51FL	Burkina Faso	32181	32083	DHS	BFPR31FL
Central Africa Republic	28050	27992	DHS	CFPR31FL	Ethiopia	77744	77673	DHS	ETPR61FL	Burkina Faso	60766	60675	DHS	BFPR44FL
Chad	37213	37186	DHS	TDPR31FL	Ethiopia	75224	75224	DHS	ETPR71FL	Burkina Faso	82095	82072	DHS	BFPR62FL
Chad	29614	29588	DHS	TDPR41FL	Kenya	37705	37482	DHS	KEPR3AFL	Burkina Faso	36672	36643	MIS	BFPR7AFL
Chad	99620	99125	DHS	TDPR71FL	Kenya	38865	38728	DHS	KEPR33FL	Burkina Faso	39529	39479	MIS	BFPR71FL
Congo	29809	29664	AIS	CGPR5HFL	Kenya	37612	37549	DHS	KEPR42FL	Cote d'Ivoire	13139	13102	DHS	CIPR3AFL
Congo	31481	31452	DHS	CGPR51FL	kenya	38515	38506	DHS	KEPR52FL	Cote d'Ivoire	38783	38687	DHS	CIPR35FL
Congo	51446	51446	DHS	CGPR60FL	Kenya	153840	153788	DHS	KEPR72FL	Cote d'Ivoire	24967	24887	AIS	CIPR50FL
DR Congo	48291	48136	DHS	CDPR50FL	Kenya	25430	25430	MIS	KEPR7AFL	Cote d'Ivoire	51187	51092	DHS	CIPR62FL
DR Congo	95949	95935	DHS	CDPR61FL	Madagascar	31423	31413	DHS	MDPR21FL	Gambia	52691	52647	DHS	GMPR60FL
Gabon	32391	32300	DHS	GAPR41FL	Madagascar	35059	35055	DHS	MDPR31FL	Ghana	26601	26559	DHS	GHPR4BFL
Gabon	41675	41673	DHS	GAPR60FL	Madagascar	38325	38322	DHS	MDPR42FL	Ghana	46536	46481	DHS	GHPR5AFL
Sao Tome and Principe	13430	13430	DHS	STPR50FL	Madagascar	85858	85800	DHS	MDPR51FL	Ghana	22139	22139	DHS	GHPR31FL
Northern Africa					Madagascar	38776	38776	MIS	MDPR6H	Ghana	22652	22652	DHS	GHPR41FL
Country	Total participants	Participants for toilet survey	Dataset	Code	Madagascar	40581	40581	MIS	MDPR61FL	Ghana	43945	43945	DHS	GHPR72FL
Egypt	52945	52945	DHS	EGPR4AFL	Madagascar	49141	49141	MIS	MDPR71FL	Ghana	23060	23060	MIS	GHPR7BFL
Egypt	92120	92083	DHS	EGPR5AFL	Malawi	60747	60720	DHS	MWPR4EFL	Guinea	34418	33775	DHS	GNPR41FL
Egypt	61750	61747	DHS	EGPR21FL	Malawi	120492	120492	DHS	MWPR7AFL	Guinea	38182	38072	DHS	GNPR53FL
Egypt	89014	89011	DHS	EGPR33FL	Malawi	25131	25112	DHS	MWPR22FL	Guinea	45049	45044	DHS	GNPR62FL
Egypt	91173	91169	DHS	EGPR42FL	Malawi	63823	63778	DHS	MWPR41FL	Guinea	49543	49543	DHS	GNPR71FL
Egypt	112710	112604	DHS	EGPR51FL	Malawi	118850	118799	DHS	MWPR61FL	Liberia	48219	48209	DHS	LBPR6AFL
Egypt	120276	120230	DHS	EGPR61FL	Malawi	14290	14290	MIS	MWPR6AFL	Liberia	34670	34596	DHS	LBPR51FL
Morocco	40059	39983	DHS	MAPR21FL	Malawi	16755	16755	MIS	MWPR71FL	Liberia	22777	22754	MIS	LBPR5AFL
Morocco	64044	64024	DHS	MAPR43FL	Malawi	14327	14327	MIS	MWPR71FL small	Liberia	19469	19454	MIS	LBPR61FL
Southern Africa					Mozambique	44822	44366	DHS	MZPR31FL	Liberia	22027	22014	MIS	LBPR71FL
Country	Total participants	Participants for toilet survey	Dataset	Code	Mozambique	63496	63467	DHS	MZPR41FL	Mali	58330	58330	DHS	MLPR6AFL
Lesotho	40490	40459	DHS	LSPR41FL	Mozambique	62750	62750	DHS	MZPR62FL	Mali	54571	54571	DHS	MLPR7HFL
Lesotho	44546	44513	DHS	LSPR61FL	Mozambique	26283	26283	AIS	MZPR51FL	Mali	50159	49977	DHS	MLPR32FL
Lesotho	40197	40197	DHS	LSPR71FL	Mozambique	33043	33043	AIS	MZPR71FL	Mali	66505	66402	DHS	MLPR41FL
Namibia	26624	26586	DHS	NMPR21FL	Mozambique	29021	29021	MIS	MZPR7AFL	Mali	73685	73494	DHS	MLPR53FL
Namibia	31675	31542	DHS	NMPR41FL	Rwanda	32625	32500	DHS	RWPR5AFL	Mali	39408	39408	MIS	MLPR72FL
Namibia	42633	42616	DHS	NMPR52Fl	Rwanda	31881	31871	DHS	RWPR21FL	Niger	34297	34182	DHS	NIPR22FL
Namibia	41646	41629	DHS	NMPR61FL	Rwanda	45247	45179	DHS	RWPR41FL	Niger	36722	36641	DHS	NIPR31FL
South Africa	52906	52578	DHS	ZAPR31FL	Rwanda	47851	47821	DHS	RWPR53FL	Niger	47964	47964	DHS	NIPR51FL
South Africa	38850	38850	DHS	ZAPR71FL	Rwanda	56505	56471	DHS	RWPR61FL	Niger	64011	63981	DHS	NIPR61FL
Swaziland	4843	4840	DHS	SZPR51FL	Rwanda	54905	54861	DHS	RWPR70FL	Nigeria	35820	35786	DHS	NGPR4CFL
Swaziland	22143	22134	DHS	SZPR52FL	Rwanda	20914	20898	MIS	RWPR6QFL	Nigeria	178894	178702	DHS	NGPR6AFL
					Rwanda	20011	19941	MIS	RWPR7AFL	Nigeria	188010	188010	DHS	NGPR7AFL
					Tanzania	40220	39964	DHS	TZPR3AFL	Nigeria	47847	0	DHS	NGPR21FL
					Tanzania	49921	49897	DHS	TZPR4IFL	Nigeria	156809	156234	DHS	NGPR53FL
					Tanzania	64880	64880	DHS	TZPR7BFL	Nigeria	30537	30458	MIS	NGPR61FL
					Tanzania	46733	46324	DHS	TZPR21FL	Nigeria	38442	38433	MIS	NGPR71FL
					Tanzania	19255	19248	DHS	TZPR41FL	Senegal	69059	68885	DHS	SNPR4HFL
					Tanzania	50414	50406	DHS	TZPR63FL	Senegal	41593	41593	DHS	SNPR6DFL
					Tanzania	47766	47766	MIS	TZPR71FL	Senegal	41902	41902	DHS	SNPR7HFL
					Tanzania	33338	33320	AIS	TZPR4AFL	Senegal	41632	41632	DHS	SNPR7IFL
					Tanzania	54020	53947	AIS	TZPR6AFL	Senegal	83534	83534	DHS	SNPRG0FL
					Tanzania	45222	45170	AIS	TZPR51FL	Senegal	78950	78950	DHS	SNPR7ZFL
					Uganda	91167	91167	DHS	UGPR7BFL	Senegal	31966	31878	DHS	SNPR21FL
					Uganda	36026	35983	DHS	UGPR33FL	Senegal	44608	44574	DHS	SNPR32FL
					Uganda	37951	37858	DHS	UGPR41FL	Senegal	44608	44574	DHS	SNPR61FL
					Uganda	45439	45415	DHS	UGPR52FL	Senegal	82316	82316	DHS	SNPR6RFL
					Uganda	44977	44959	DHS	UGPR60FL	Senegal	40723	40723	DHS	SNPR70FL
					Uganda	21606	21557	MIS	UGPR5HFL	Senegal	90824	90346	MIS	SNPR5HFL
					Uganda	27539	27420	MIS	UGPR72FL	Senegal	30199	29983	MIS	SNPR50FL
					Uganda	53893	53893	AIS	UGPR6AFL	Sierra Leone	41985	41921	DHS	SLPR51FL
					Zambia	34943	34876	DHS	ZMPR21FL	Sierra Leone	75299	75200	DHS	SLPR61FL
					Zambia	39721	39528	DHS	ZMPR31FL	Sierra Leone	40049	40049	MIS	SLPR71FL
					Zambia	38089	38038	DHS	ZMPR43FL	Togo	44157	43959	DHS	TGPR31FL
					Zambia	35562	35548	DHS	ZMPR51FL	Togo	46577	46554	DHS	TGPR61FL
					Zambia	83058	82944	DHS	ZMPR61FL	Togo	22944	22944	MIS	TGPR71FL
					Zimbabwe	30188	30089	DHS	ZWPR31FL
					Zimbabwe	28523	28469	DHS	ZWPR42FL
					Zimbabwe	42698	42635	DHS	ZWPR52FL
					Zimbabwe	41946	41946	DHS	ZWPR62FL
					Zimbabwe	43706	43706	DHS	ZWPR72FL
